# Learning the fitness dynamics of pathogens from phylogenies

**DOI:** 10.1101/2023.12.23.23300456

**Authors:** Noémie Lefrancq, Loréna Duret, Valérie Bouchez, Sylvain Brisse, Julian Parkhill, Henrik Salje

**Affiliations:** Department of Genetics, University of Cambridge, Cambridge, UK; Department of Veterinary Medicine, University of Cambridge, Cambridge, UK; Institut Pasteur, Université de Paris, Biodiversity and Epidemiology of Bacterial Pathogens, Paris, France; National Reference Center for Whooping Cough and Other Bordetella Infections, Paris, France

## Abstract

The dynamics of pathogen genetic diversity, including the emergence of lineages with increased fitness, is a foundational concept of disease ecology with key public health implications. However, the identification of distinct lineages and estimation of associated fitness remain challenging, and are rarely done outside densely sampled systems. Here, we present a scalable framework that summarizes changes in population composition in phylogenies, allowing for the automatic detection of lineages based on shared fitness and evolutionary relationships. We apply our approach to a broad set of viruses and bacteria (SARS-CoV-2, H3N2 influenza, *Bordetella pertussis* and *Mycobacterium tuberculosis)* and identify previously undiscovered lineages, as well as specific amino acid changes linked to fitness changes, the findings of which are robust to uneven and limited observation. This widely-applicable framework provides an avenue to monitor evolution in real-time to support public health action and explore fundamental drivers of pathogen fitness.

**One sentence summary:** Using an agnostic framework we shed light on changes in population composition in phylogenetic trees, allowing for the automatic detection of circulating lineages and estimation of fitness dynamics.
