## Supplementary material for "Learning the fitness dynamics of pathogens from phylogenies": DataFile S5

	Lineage-defining Amino Acid substitutions
Lineage	Spike	E, N and M	ORFs
1	S:G|252|V; S:S|486|P		ORF8:G|8|*
2	S:V|83|A; S:Q|183|E; S:G|213|E; S:D|339|H; S:R|346|T; S:L|368|I; S:V|445|P; S:G|446|S; S:N|460|K; S:F|486|S; S:F|490|S; S:R|493|Q	E:T|11|A	ORF1a:K|47|R; ORF1b:G|662|S; ORF1b:S|959|P
3	S:K|147|E; S:W|152|R; S:F|157|L; S:I|210|V; S:G|257|S; S:D|339|H; S:R|346|T; S:G|446|S; S:N|460|K; S:R|493|Q	E:T|11|A;	ORF1a:S|1221|L; ORF1a:P|1640|S; ORF1a:N|4060|S; ORF1b:G|662|S;
4	S:K|444|T; S:N|460|K	N:E|136|D;	ORF1a:Q|556|K; ORF1a:L|3829|F; ORF1b:Y|264|H; ORF1b:M|1156|I; ORF9b:S|10|F;
5	S:L|452|R; S:F|486|V; S:R|493|Q	M:D|3|N
6	S:T|19|I; S:V|213|G	N:S|413|R;	ORF1a:T|842|I; ORF1a:G|1307|S; ORF1a:L|3027|F; ORF1a:T|3090|I; ORF1a:L|3201|F; ORF1b:R|1315|C; ORF1b:T|2163|I; ORF3a:T|223|I; ORF6:D|61|L;
7	S:T|95|I; S:G|339|D; S:S|371|L; S:S|373|P; S:S|375|F; S:K|417|N; S:N|440|K; S:G|446|S; S:S|477|N; S:T|478|K; S:E|484|A; S:Q|493|R; S:G|496|S; S:Q|498|R; S:N|501|Y; S:Y|505|H; S:T|547|K; S:H|655|Y; S:N|679|K; S:P|681|H; S:N|764|K; S:D|796|Y; S:N|856|K; S:Q|954|H; S:N|969|K; S:L|981|F	E:T|9|I; M:D|3|G; M:Q|19|E; M:A|63|T; N:P|13|L; N:R|203|K; N:G|204|R;	ORF14:G|50|N; ORF1a:K|856|R; ORF1a:A|2710|T; ORF1a:T|3255|I; ORF1a:P|3395|H; ORF1a:I|3758|V; ORF1b:I|1566|V; ORF9b:P|10|S;
8	S:T|19|R; S:L|452|R; S:T|478|K; S:P|681|R; S:D|950|N	M:I|82|T; N:D|63|G; N:R|203|M; N:D|377|Y;	ORF14:G|50|W; ORF1a:P|1640|L; ORF1a:A|3209|V; ORF1a:V|3718|A; ORF1b:G|662|S; ORF1b:P|1000|L; ORF3a:S|26|L; ORF7a:V|82|A; ORF7a:T|120|I; ORF9b:T|60|A;
9		N:G|215|C;	ORF1a:A|1306|S; ORF1a:L|1640|P; ORF1a:P|2046|L; ORF1a:P|2287|S; ORF1a:V|2930|L; ORF1a:T|3255|I; ORF1a:T|3646|A; ORF1b:A|1918|V; ORF7b:T|40|I
10	S:L|18|F; S:T|20|N; S:P|26|S; S:D|138|Y; S:R|190|S; S:K|417|T; S:E|484|K; S:N|501|Y; S:H|655|Y; S:T|1027|I; S:V|1176|F	N:P|80|R; N:R|203|K; N:G|204|R;	ORF14:V|49|L; ORF14:G|50|N; ORF1a:S|1188|L; ORF1a:K|1795|Q; ORF1b:E|1264|D; ORF3a:S|253|P; ORF8:E|92|K; ORF9b:Q|77|E;
11	S:N|501|Y; S:A|570|D; S:P|681|H; S:T|716|I; S:S|982|A; S:D|1118|H	N:D|3|L; N:R|203|K; N:G|204|R; N:S|235|F;	ORF14:G|50|N; ORF1a:T|1001|I; ORF1a:A|1708|D; ORF1a:I|2230|T; ORF8:Q|27|*; ORF8:R|52|I; ORF8:Y|73|C;
12	S:D|80|A; S:D|215|G; S:K|417|N; S:E|484|K; S:N|501|Y; S:A|701|V	E:P|71|L; N:T|205|I;	ORF14:L|52|F; ORF1a:T|265|I; ORF1a:K|1655|N; ORF1a:K|3353|R; ORF3a:Q|57|H; ORF3a:S|171|L;
13	S:D|614|G		ORF1b:P|314|L;
	;
