## Supplementary material for "Learning the fitness dynamics of pathogens from phylogenies": DataFile S6

	Lineage-defining Amino Acid substitutions
Lineage	Sig	HA1	HA2
1	sig:Y|9|N	ha1:H|156|S, ha1:Y|159|N, ha1:T|160|I, ha1:L|164|Q, ha1:G|186|D, ha1:D|190|N, ha1:F|193|S, ha1:Y|195|F
2	sig:A|16|T	ha1:S|137|F, ha1:A|138|S, ha1:F|193|S
3		ha1:E|62|G, ha1:T|131|K, ha1:R|142|G, ha1:S|219|F, ha1:H|311|Q	ha2:V|18|M, ha2:V|200|I
4		ha1:L|3|I, ha1:S|91|N, ha1:N|144|K	ha2:M|17|L, ha2:I|149|M, ha2:A|201|V
5		ha1:E|62|G, ha1:K|83|E, ha1:K|92|R, ha1:Y|94|N, ha1:N|121|K, ha1:T|131|K, ha1:R|142|G, ha1:H|311|Q	ha2:I|77|V, ha2:G|155|E, ha2:I|193|M, ha2:V|200|I
6		ha1:E|62|G, ha1:T|128|A, ha1:T|135|K, ha1:R|142|G, ha1:H|311|Q
7		ha1:K|92|R, ha1:N|121|K
8		ha1:N|121|K, ha1:N|144|K
9		ha1:N|171|K ha2:I|77|V,	ha2:G|155|E
10
11		ha1:L|3|I, ha1:N|144|S, ha1:F|159|Y, ha1:K|160|T, ha1:N|225|D, ha1:Q|311|H	ha2:D|160|N
12		ha1:A|138|S, ha1:F|159|S, ha1:N|225|D, ha1:K|326|R
13		ha1:T|128|A, ha1:R|142|G
14		ha1:N|145|S
15		ha1:N|145|S, ha1:A|198|S, ha1:V|223|I, ha1:N|312|S	ha2:D|158|N
16		ha1:K|158|N, ha1:K|173|Q, ha1:N|189|K, ha1:T|212|A	ha2:I|32|R
17		ha1:Q|33|R, ha1:S|45|N, ha1:T|48|I, ha1:K|158|N, ha1:K|173|Q, ha1:N|189|K, ha1:A|198|S, ha1:T|212|A, ha1:V|223|I, ha1:N|278|K, ha1:N|312|S	ha2:I|32|R
18		ha1:D|53|N, ha1:Y|94|H, ha1:K|158|N, ha1:K|173|Q, ha1:N|189|K, ha1:T|212|A, ha1:I|230|V, ha1:E|280|A	ha2:I|32|R
19		ha1:E|62|K, ha1:N|144|K, ha1:K|158|N, ha1:K|173|Q, ha1:N|189|K	ha2:I|32|R
