## Supplementary material for "Learning the fitness dynamics of pathogens from phylogenies": DataFile S7

Lineage	Position on genome	Gene_name	Locus_tag	Old_locus_tag	syn	Mutation_name	Gene_function	Product
1	2570056		BP_RS19600	BP2427	FALSE	Y1*	pseudogenes	pyridoxal-phosphate dependent enzyme
1	2570058		BP_RS19600	BP2427	FALSE	P2Q	pseudogenes	pyridoxal-phosphate dependent enzyme
1	3347400		BP_RS15790	BP3139	promoter	g-53a	NA	NA
2	224066	sphB1	BP_RS01110	BP0216	FALSE	A155T	virulence-associated genes	serine protease autotransporter SphB1
2	2826237		BP_RS13390	BP2667	FALSE	H1162Y	virulence-associated genes	hemagglutinin repeat-containing protein
3	223961	sphB1	BP_RS01110	BP0216	FALSE	V120I	virulence-associated genes	serine protease autotransporter SphB1
3	667028		BP_RS03295	BP0658	FALSE	Q30*	miscellaneous	NAD(P)-binding domain-containing protein
3	3523618		BP_RS16605	BP3303	FALSE	G56R	conserved hypothetical	NAD(P)H-hydrate dehydratase
3	3783560		BP_RS17975	BP3570	FALSE	Y108S	transport/binding proteins	branched-chain amino acid ABC transporterATP-binding protein/permease
4	1647861	fim3	BP_RS07840	BP1568	FALSE	A87E	virulence-associated genes	serotype 3 fimbrial subunit
4	2505238	prpB	BP_RS11845	BP2366	FALSE	C209R	pseudogenes (phase-variable)	methylisocitrate lyase
5	36857		BP_RS00180	BP0032	promoter	a-94g	NA	NA
5	299559		BP_RS01490	BP0292	FALSE	A135T	pseudogenes	Gfo/Idh/MocA family oxidoreductase
5	1331840		BP_RS06300	BP1261	FALSE	M443I	pseudogenes	TIGR02099 family protein
5	1547488		BP_RS07340	BP1471	FALSE	N2S	conserved hypothetical	molecular chaperone TorD family protein
5	2056599		BP_RS19540	BP1952	FALSE	S414P	pseudogenes	c-type cytochrome
5	2374322	bscI	BP_RS11245	BP2249	FALSE	Y114C	virulence-associated genes	SctI family type III secretion system inner rodsubunit BscI
5	2651008		BP_RS12530	BP2502	FALSE	T65I	unknown	hypothetical protein
5	3988168	ptxP	BP_RS19040	BP3783	promoter	g-90a	virulence-associated genes	NA
